# Incorporating clinical, genomic profiles and polygenic risk scores for the subtyping of depressive disorders

**DOI:** 10.1101/2023.03.01.23286610

**Authors:** Liangying Yin, Yuping Lin, Simon Sai-Yu Lui, Hon-Cheong So

## Abstract

Precise stratification of clinical patients into more homogeneous disease subgroups could address the heterogeneity of disease phenotypes and enhance our understanding on possible biological mechanisms and pathophysiology of more specified subtypes. This approach could promote individualized and effective prevention/intervention strategies. In the extant literature, subtyping of patients with depressive disorders (Dep) mainly utilized clinical features only. Genomics data could be useful subtyping features but advanced methods are needed for subtyping psychiatric entities such as depression. To solve this issue, we proposed a novel disease subtyping framework for complex diseases such as Dep. It combines brain structural features with genotype-predicted gene expression levels of relevant brain tissues as well as polygenic risk scores (PRS) of related disorders. It is able to classify patients into both clinically and biologically homogeneous subgroups, based on a multiview biclustering method. Moreover, causal inference was employed to identify causally relevant genes in different brain tissues to inform feature selection under the proposed framework. We verified the reliability of the subtyping model by internal and external validation. The calculated prediction strengths(PS) (average PS:0.896, min PS: 0.854) supported the robustness and generalizability of our proposed approach. External validation results demonstrated that our proposed approach could stratify Dep patients into subgroups with varied treatment responses and hospitalization risks. Besides, some subtype-defining genes in our study overlapped with several well-known susceptibility genes for depression and were involved in the pathophysiology for the disease. Encouragingly, many enriched drugs based on identified subtype-defining genes have been reported in previous studies to be effective in reducing depression-related symptoms.
