## Supplementary material for "Incorporating clinical, genomic profiles and polygenic risk scores for the subtyping of depressive disorders": https://docs.google.com/spreadsheets/d/13okf_gSIFYt2r_qCIoFOMU9S6VdPuLjA/edit?usp=share_link&ouid=108055343734926668816&rtpof=true&sd=true

### Sheet: a
Table S1 Idenfied subtype-defining gene set in each tissue
a. Identified subtype-defining genes in cortex
Cluster One	Cluster Two
MSH4	ITIH4
ROGDI	ROGDI
GSDMB	GSDMB
SF3B2	GSTP1
SPTLC1	SF3B2
POLI	POLI
NALCN	NALCN
TAF1C	TAF1C
SCAP	SCAP
ABCC5	LDAH
LDAH	ARL1
ARL1	SPINK2
SPINK2	RIBC2
RIBC2	ACSS2
ACSS2	MAP1B
MAP1B	ADAMTS8
DPM2	DPM2
ZSCAN9	ZSCAN9
RHBDL3	FRS3
MTG1	RHBDL3
FLACC1	CSGALNACT1
DRAM2	TRPT1
CLHC1	HEATR3
THOC7	FLACC1
ANXA5	DRAM2
METTL27	CLHC1
IFI27L1	ANXA5
XRRA1	METTL27
ZSCAN21	IFI27L1
DIS3L	XRRA1
OTUD3	DIS3L
CLP1	OTUD3
BTC	CLP1
PAAF1	BTC
SVBP	PAAF1
FAHD1	SVBP
ALG12	RIC8A
LYSMD4	GLIPR1L2
DUSP5P1	YBEY
EP400P1	ALG12
ZNF749	DUSP5P1
ZNF197	MROH7
BTN3A2	EP400P1
PDZD7	ZNF749
PSORS1C1	ZNF197
TRIM27	BTN3A2
GANC	PDZD7
SLC25A5P1	PSORS1C1
SYCE3	TRIM27
RPL10P19	SLC25A5P1
PPIL3	SYCE3
TAS2R20	RPL10P19
	CDRT4

### Sheet: b
b. Identified subtype-defining genes in frontal cortex
Cluster One	Cluster Two
CDH3	CDH3
NUCKS1	NFYC
NAALAD2	NUCKS1
OSGEP	NAALAD2
CHADL	SPG21
POLI	PPP2R3C
C19orf53	OSGEP
MTPAP	CHADL
C1orf109	POLI
LDAH	TAF1C
AVPI1	C19orf53
RIBC2	MTPAP
NIP7	TRIM16L
ZSCAN9	ENPP5
PPA2	ZNHIT6
NARF	LDAH
COL6A2	RIBC2
GIGYF1	NIP7
MTG1	ZSCAN9
TRPT1	PPA2
GUF1	NARF
DRAM2	COL6A2
SPATC1L	GIGYF1
BICDL2	MTG1
PPP1R21	TRPT1
ANXA5	HEATR3
RP9	DRAM2
METTL27	BICDL2
XRRA1	PPP1R21
ZSCAN21	ANXA5
SAMD14	RP9
OTUD3	METTL27
FGGY	SAMD14
WASHC2C	OTUD3
ZNF738	FGGY
RNF26	WASHC2C
PNPLA2	ZNF738
ZNF619	PAAF1
ZNF114	ZNF619
PFAS	ZNF114
PCED1B	FAHD1
FAHD1	GLIPR1L2
RRP7BP	RRP7BP
ZFP1	ALG12
IRS2	ZFP1
WWOX	ARL17A
ZNF749	WWOX
NUDT17	ZNF749
SH3BGRL2	FAM180B
PHACTR4	RPL12
HLA-C	PHACTR4
ZNF204P	HLA-C
TPTE2P6	ZNF204P
C19orf73	TPTE2P6
NUDT16L2P	PPIL3
RPL32P3	NUDT16L2P
SMIM6	RPL32P3
	SMIM6

### Sheet: c
c. Identified subtype-defining genes in nucleus accumbens basal ganglia
Cluster One	Cluster Two
MSH4	ITIH4
ROGDI	ROGDI
GSDMB	GSDMB
SF3B2	GSTP1
SPTLC1	SF3B2
POLI	POLI
NALCN	NALCN
TAF1C	TAF1C
SCAP	SCAP
ABCC5	LDAH
LDAH	ARL1
ARL1	SPINK2
SPINK2	RIBC2
RIBC2	ACSS2
ACSS2	MAP1B
MAP1B	ADAMTS8
DPM2	DPM2
ZSCAN9	ZSCAN9
RHBDL3	FRS3
MTG1	RHBDL3
FLACC1	CSGALNACT1
DRAM2	TRPT1
CLHC1	HEATR3
THOC7	FLACC1
ANXA5	DRAM2
METTL27	CLHC1
IFI27L1	ANXA5
XRRA1	METTL27
ZSCAN21	IFI27L1
DIS3L	XRRA1
OTUD3	DIS3L
CLP1	OTUD3
BTC	CLP1
PAAF1	BTC
SVBP	PAAF1
FAHD1	SVBP
ALG12	RIC8A
LYSMD4	GLIPR1L2
DUSP5P1	YBEY
EP400P1	ALG12
ZNF749	DUSP5P1
ZNF197	MROH7
BTN3A2	EP400P1
PDZD7	ZNF749
PSORS1C1	ZNF197
TRIM27	BTN3A2
GANC	PDZD7
SLC25A5P1	PSORS1C1
SYCE3	TRIM27
RPL10P19	SLC25A5P1
PPIL3	SYCE3
TAS2R20	RPL10P19
	CDRT4

### Sheet: d
d. Identified subtype-defining genes in putamen basal ganglia
Cluster One	Cluster Two
ZNF195	ZNF195
ST7L	ST7L
PSMA3	UHRF1BP1
HIF1A	PSMA3
TAF1C	HIF1A
SFRP1	POLI
LDAH	TAF1C
POLR1B	SFRP1
MAP1B	LDAH
STX6	ZNF391
KDELR2	GNMT
AOX1	POLR1B
MTG1	MAP1B
B3GAT3	AOX1
KIAA1755	KIAA1755
TRPT1	DYNLT5
DYNLT5	CAST
CAST	NMRAL1
NMRAL1	THY1
THY1	ABCA5
ABCA5	N6AMT1
N6AMT1	OMA1
SPPL3	CLHC1
SYNJ1	ZNF513
CLHC1	RFT1
ZNF513	ANXA5
RFT1	TMEM135
ANXA5	LGI3
TMEM135	ARMC10
ARMC10	CLSTN1
CLSTN1	TOP3A
TOP3A	GLIPR1L2
C3orf38	YBEY
FAHD1	LYSMD4
GLIPR1L2	CABCOCO1
YBEY	ZFP1
LYSMD4	MTARC1
CABCOCO1	ZNF749
ZFP1	ANKRD36B
MTARC1	PCBP2
ZNF749	S100A6
ANKRD36B	GPC2
PCBP2	FTCDNL1
S100A6	PPIL3
GPC2	NSUN6
FTCDNL1	HCG17
APOBEC3G
NSUN6
HCG17
