## Supplementary material for "Incorporating clinical, genomic profiles and polygenic risk scores for the subtyping of depressive disorders": https://docs.google.com/spreadsheets/d/12bwz3-Wquk0FM-ZaaHvnqgvHada0GkLW/edit?usp=share_link&ouid=108055343734926668816&rtpof=true&sd=true

### Sheet: a
Table S2 Enriched pathways for each depression subtype
a. Enriched pathways for each depression subtype based on genes in cortex
Cluster One									Cluster Two
p-value	q-value	pathway	source	external_id	members_input_overlap	members_input_overlap_geneids	size	effective_size	p-value	q-value	pathway	source	external_id	members_input_overlap	members_input_overlap_geneids	size	effective_size
0.00120636	0.0572937	The citric acid (TCA) cycle and respiratory electron transport	Reactome	R-HSA-1428517	COX6A1; FAHD1; NDUFS3; COA1	4722; 81889; 55744; 1337	162	162	0.00281966	0.0930625	Orc1 removal from chromatin	Reactome	R-HSA-68949	SKP2; CDT1	81620; 6502	26	26
0.00216203	0.0572937	Respiratory electron transport	Reactome	R-HSA-611105	COX6A1; NDUFS3; COA1	4722; 55744; 1337	89	89	0.00900705	0.0930625	Switching of origins to a post-replicative state	Reactome	R-HSA-69052	SKP2; CDT1	81620; 6502	47	47
0.0042489	0.0750639	Respiratory electron transport, ATP synthesis by chemiosmotic coupling, and heat production by uncoupling proteins.	Reactome	R-HSA-163200	COX6A1; NDUFS3; COA1	4722; 55744; 1337	113	113	0.00976103	0.0930625	Retrograde transport at the Trans-Golgi-Network	Reactome	R-HSA-6811440	ARL1; COG8	400; 84342	49	49

### Sheet: b
b. Enriched pathways for each depression subtype based on genes in frontal cortex
Cluster one									Cluster two
p-value	q-value	pathway	source	external_id	members_input_overlap	members_input_overlap_geneids	size	effective_size	p-value	q-value	pathway	source	external_id	members_input_overlap	members_input_overlap_geneids	size	effective_size
0.00132619	0.0305023	Herpes simplex virus 1 infection - Homo sapiens (human)	KEGG	path:hsa05168	HLA-C; ZNF619; ZNF114; ZFP1; ZNF749	162239; 388567; 3107; 163071; 285267	498	498	0.0028161	0.0456126	Herpes simplex virus 1 infection - Homo sapiens (human)	KEGG	path:hsa05168	HLA-C; ZNF619; ZNF114; ZFP1; ZNF749	162239; 388567; 3107; 163071; 285267	498	498
0.00394042	0.0453148	Regulation of lipolysis in adipocytes - Homo sapiens (human)	KEGG	path:hsa04923	PNPLA2; IRS2	57104; 8660	57	55	0.0058234	0.0456126	Gene expression (Transcription)	Reactome	R-HSA-74160	TAF1C; ZNF619; ZNF738; ZFP1; ZNF749; NFYC; WWOX; ZNF114	148203; 51741; 4802; 162239; 9013; 388567; 285267; 163071	1439	1438
									0.0072403	0.0456126	Generic Transcription Pathway	Reactome	R-HSA-212436	ZNF619; ZNF738; ZFP1; ZNF749; NFYC; WWOX; ZNF114	148203; 388567; 51741; 285267; 162239; 163071; 4802	1178	1177

### Sheet: c
c. Enriched pathways for each depression subtype based on genes in nucleus accumbens basal ganglia
Cluster One									Cluster Two
p-value	q-value	pathway	source	external_id	members_input_overlap	members_input_overlap_geneids	size	effective_size	p-value	q-value	pathway	source	external_id	members_input_overlap	members_input_overlap_geneids	size	effective_size
0.00122006	0.0199012	Regulation of PTEN stability and activity	Reactome	R-HSA-8948751	TRIM27; OTUD3	23252; 5987	25	25	0.00105139	0.0336444	Regulation of PTEN stability and activity	Reactome	R-HSA-8948751	TRIM27; OTUD3	23252; 5987	25	25
0.00147416	0.0199012	Processing of Capped Intron-Containing Pre-mRNA	Reactome	R-HSA-72203	CLP1; PPIL3; THOC7; SF3B2	10992; 53938; 80145; 10978	241	241	0.00416754	0.0666806	N-Glycan biosynthesis - Homo sapiens (human)	KEGG	path:hsa00510	ALG12; DPM2	79087; 8818	50	50
0.00482424	0.0294052	N-Glycan biosynthesis - Homo sapiens (human)	KEGG	path:hsa00510	ALG12; DPM2	79087; 8818	50	50	0.00832147	0.0737687	PIP3 activates AKT signaling	Reactome	R-HSA-1257604	TRIM27; OTUD3; BTC	23252; 5987; 685	218	218
0.0057825	0.0294052	mRNA Splicing - Major Pathway	Reactome	R-HSA-72163	CLP1; PPIL3; SF3B2	53938; 10992; 10978	177	177	0.00964103	0.0737687	Biosynthesis of the N-glycan precursor (dolichol lipid-linked oligosaccharide, LLO) and transfer to a nascent protein	Reactome	R-HSA-446193	ALG12; DPM2	79087; 8818	77	77
0.00644324	0.0294052	mRNA 3,-end processing	Reactome	R-HSA-72187	CLP1; THOC7	10978; 80145	58	58
0.00653448	0.0294052	mRNA Splicing	Reactome	R-HSA-72172	CLP1; PPIL3; SF3B2	53938; 10992; 10978	185	185
0.00851933	0.0328603	RNA Polymerase II Transcription Termination	Reactome	R-HSA-73856	CLP1; THOC7	10978; 80145	67	67

### Sheet: d
c. Enriched pathways for each depression subtype based on genes in putamen basal ganglia
Cluster One									Cluster Two
p-value	q-value	pathway	source	external_id	members_input_overlap	members_input_overlap_geneids	size	effective_size	p-value	q-value	pathway	source	external_id	members_input_overlap	members_input_overlap_geneids	size	effective_size
0.00172389	0.0164622	A tetrasaccharide linker sequence is required for GAG synthesis	Reactome	R-HSA-1971475	B3GAT3; GPC2	26229; 221914	26	26	0.00201719	0.0180846	RNA Polymerase I Promoter Escape	Reactome	R-HSA-73772	TAF1C; POLR1B	9013; 84172	30	30
0.00229369	0.0164622	RNA Polymerase I Promoter Escape	Reactome	R-HSA-73772	TAF1C; POLR1B	9013; 84172	30	30	0.00215332	0.0180846	RNA Polymerase I Transcription Termination	Reactome	R-HSA-73863	TAF1C; POLR1B	9013; 84172	31	31
0.00244824	0.0164622	RNA Polymerase I Transcription Termination	Reactome	R-HSA-73863	TAF1C; POLR1B	9013; 84172	31	31	0.00229369	0.0180846	RNA Polymerase I Transcription Initiation	Reactome	R-HSA-73762	TAF1C; POLR1B	9013; 84172	32	32
0.00260758	0.0164622	RNA Polymerase I Transcription Initiation	Reactome	R-HSA-73762	TAF1C; POLR1B	9013; 84172	32	32	0.00243829	0.0180846	RNA Polymerase I Promoter Clearance	Reactome	R-HSA-73854	TAF1C; POLR1B	9013; 84172	33	33
0.0027717	0.0164622	RNA Polymerase I Promoter Clearance	Reactome	R-HSA-73854	TAF1C; POLR1B	9013; 84172	33	33	0.00274009	0.0180846	RNA Polymerase I Transcription	Reactome	R-HSA-73864	TAF1C; POLR1B	9013; 84172	35	35
0.00311415	0.0164622	RNA Polymerase I Transcription	Reactome	R-HSA-73864	TAF1C; POLR1B	9013; 84172	35	35	0.00430257	0.0236641	Prostaglandin Synthesis and Regulation	Wikipathways	WP98	S100A6; ANXA5	308; 6277	44	44
0.00329245	0.0164622	Tyrosine metabolism - Homo sapiens (human)	KEGG	path:hsa00350	AOX1; FAHD1	316; 81889	36	36	0.00641904	0.0302612	Fanconi anemia pathway - Homo sapiens (human)	KEGG	path:hsa03460	TOP3A; POLI	11201; 7156	54	54
0.0048856	0.0213745	Prostaglandin Synthesis and Regulation	Wikipathways	WP98	S100A6; ANXA5	308; 6277	44	44	0.00782019	0.0322583	Vitamin D Receptor Pathway	Wikipathways	WP2877	SFRP1; S100A6; HIF1A	6277; 3091; 6422	184	184
0.00627052	0.0243853	Chondroitin sulfate/dermatan sulfate metabolism	Reactome	R-HSA-1793185	B3GAT3; GPC2	26229; 221914	50	50
0.00728174	0.0254861	Heparan sulfate/heparin (HS-GAG) metabolism	Reactome	R-HSA-1638091	B3GAT3; GPC2	26229; 221914	54	54
0.00936497	0.0297976	Vitamin D Receptor Pathway	Wikipathways	WP2877	SFRP1; S100A6; HIF1A	6277; 3091; 6422	184	184
